# Common and rare variant association analyses in Amyotrophic Lateral Sclerosis identify 15 risk loci with distinct genetic architectures and neuron-specific biology

**DOI:** 10.1101/2021.03.12.21253159

**Authors:** Wouter van Rheenen, Rick A.A. van der Spek, Mark K. Bakker, Joke J.F.A. van Vugt, Paul J. Hop, Ramona A.J. Zwamborn, Niek de Klein, Harm-Jan Westra, Olivier B. Bakker, Patrick Deelen, Gemma Shireby, Eilis Hannon, Matthieu Moisse, Denis Baird, Restuadi Restuadi, Egor Dolzhenko, Annelot M. Dekker, Klara Gawor, Henk-Jan Westeneng, Gijs H.P. Tazelaar, Kristel R. van Eijk, Maarten Kooyman, Ross P. Byrne, Mark Doherty, Mark Heverin, Ahmad Al Khleifat, Alfredo Iacoangeli, Aleksey Shatunov, Nicola Ticozzi, Johnathan Cooper-Knock, Bradley N. Smith, Marta Gromicho, Siddharthan Chandran, Suvankar Pal, Karen E. Morrison, Pamela J. Shaw, John Hardy, Richard W. Orrell, Michael Sendtner, Thomas Meyer, Nazli Başak, Anneke J. van der Kooi, Antonia Ratti, Isabella Fogh, Cinzia Gellera, Giuseppe Lauria Pinter, Stefania Corti, Cristina Cereda, Daisy Sproviero, Sandra D’Alfonso, Gianni Sorarù, Gabriele Siciliano, Massimiliano Filosto, Alessandro Padovani, Adriano Chiò, Andrea Calvo, Cristina Moglia, Maura Brunetti, Antonio Canosa, Maurizio Grassano, Ettore Beghi, Elisabetta Pupillo, Giancarlo Logroscino, Beatrice Nefussy, Alma Osmanovic, Angelica Nordin, Yossef Lerner, Michal Zabari, Marc Gotkine, Robert H. Baloh, Shaughn Bell, Patrick Vourc’h, Philippe Corcia, Philippe Couratier, Stéphanie Millecamps, Vincent Meininger, François Salachas, Jesus S. Mora Pardina, Abdelilah Assialioui, Ricardo Rojas-García, Patrick Dion, Jay P. Ross, Albert C. Ludolph, Jochen H. Weishaupt, David Brenner, Axel Freischmidt, Gilbert Bensimon, Alexis Brice, Alexandra Dürr, Christine A.M. Payan, Safa Saker-Delye, Nicholas Wood, Simon Topp, Rosa Rademakers, Lukas Tittmann, Wolfgang Lieb, Andre Franke, Stephan Ripke, Alice Braun, Julia Kraft, David C. Whiteman, Catherine M. Olsen, Andre G. Uitterlinden, Albert Hofman, Marcella Rietschel, Sven Cichon, Markus M. Nöthen, Philippe Amouyel, SLALOM Consortium, PARALS Consortium, SLAGEN Consortium, SLAP Consortium, Bryan Traynor, Adrew B. Singleton, Miguel Mitne Neto, Ruben J. Cauchi, Roel A. Ophoff, Martina Wiedau-Pazos, Catherine Lomen-Hoerth, Vivianna M. van Deerlin, Julian Grosskreutz, Annekathrin Rödiger, Nayana Gaur, Alexander Jörk, Tabea Barthel, Erik Theele, Benjamin Ilse, Beatrice Stubendorff, Otto W. Witte, Robert Steinbach, Christian A. Hübner, Caroline Graff, Lev Brylev, Vera Fominykh, Vera Demeshonok, Anastasia Ataulina, Boris Rogelj, Blaž Koritnik, Janez Zidar, Metka Ravnik-Glavač, Damjan Glavač, Zorica Stević, Vivian Drory, Monica Povedano, Ian P. Blair, Matthew C. Kiernan, Beben Benyamin, Robert D. Henderson, Sarah Furlong, Susan Mathers, Pamela A. McCombe, Merrilee Needham, Shyuan T. Ngo, Garth A. Nicholson, Roger Pamphlett, Dominic B. Rowe, Frederik J. Steyn, Kelly L. Williams, Karen Mather, Perminder S. Sachdev, Anjali K. Henders, Leanne Wallace, Mamede de Carvalho, Susana Pinto, Susanne Petri, Alma Osmanovic, Markus Weber, Guy A. Rouleau, Vincenzo Silani, Charles Curtis, Gerome Breen, Jonathan Glass, Robert H. Brown, John E. Landers, Christopher E. Shaw, Peter M. Andersen, Ewout J.N. Groen, Michael A. van Es, R. Jeroen Pasterkamp, Dongsheng Fan, Fleur C. Garton, Allan F. McRae, George Davey Smith, Tom R. Gaunt, Michael A. Eberle, Jonathan Mill, Russell L. McLaughlin, Orla Hardiman, Kevin P. Kenna, Naomi R. Wray, Ellen Tsai, Heiko Runz, Lude Franke, Ammar Al-Chalabi, Philip Van Damme, Leonard H. van den Berg, Jan H. Veldink

## Abstract

Amyotrophic lateral sclerosis (ALS) is a fatal neurodegenerative disease with a life-time risk of 1 in 350 people and an unmet need for disease-modifying therapies. We conducted a cross-ancestry GWAS in ALS including 29,612 ALS patients and 122,656 controls which identified 15 risk loci in ALS. When combined with 8,953 whole-genome sequenced individuals (6,538 ALS patients, 2,415 controls) and the largest cortex-derived eQTL dataset (MetaBrain), analyses revealed locus-specific genetic architectures in which we prioritized genes either through rare variants, repeat expansions or regulatory effects. ALS associated risk loci were shared with multiple traits within the neurodegenerative spectrum, but with distinct enrichment patterns across brain regions and cell-types. Across environmental and life-style risk factors obtained from literature, Mendelian randomization analyses indicated a causal role for high cholesterol levels. All ALS associated signals combined reveal a role for perturbations in vesicle mediated transport and autophagy, and provide evidence for cell-autonomous disease initiation in glutamatergic neurons.
