## Supplementary tables 1-3, 25, 30-33 for "Common and rare variant association analyses in Amyotrophic Lateral Sclerosis identify 15 risk loci with distinct genetic architectures and neuron-specific biology"

### Sheet: Supplementary table 1. GWAS Coh
CohortID	CohortName	Platform	Total	Cases	Controls	SNPs	Accession
c1	cNL1	Illumina317	911	461	450	317503	NA
c2	cBE1	Illumina370	682	311	371	370404	NA
c3	cNL2	Illumina370	1211	582	629	370404	NA
c4	cSW1	Illumina370	993	493	500	370404	NA
c5	cNL3	Illumina550	5974	0	5974	561466	NA
c6	cFR1	Illumina317	975	251	724	307790	NA
c7	cUK1	Illumina317	466	245	221	307790	NA
c8	cUS1	Illumina317	1564	753	811	307790	NA
c9	cIR1	Illumina550	432	221	211	561466	NA
c10	cIR2	Illumina610	230	103	127	620901	NA
c11	cUK2	Illumina550	661	661	0	584414	NA
c12	cUS2	Illumina550	527	0	527	561466	phs000101.v3.p1
c13	cUS3	Illumina550	276	276	0	555351	phs000101.v3.p1
c14	cIT1	Illumina610	141	141	0	620901	phs000101.v3.p1
c15	cIT2	Illumina550	507	261	246	555352	phs000101.v3.p1
c16	cUK3	Illumina1M	2501	0	2501	934848	www.wtccc.org.uk
c17	cUK4	Illumina1M	2699	0	2699	934010	www.wtccc.org.uk
c18	cUS4	Illumina370	867	0	867	344301	phs000126.v1.p1
c19	cUS5	Illumina1M	1986	0	1986	1011708	phs000196.v1.p1
c20	cFIN1	Illumina370	201	0	201	346831	phs000344.v1.p1
c21	cFIN2	Illumina370	592	401	191	345111	phs000344.v1.p1
c22	cFIN3	Illumina1M	103	0	103	1199187	phs000344.v1.p1
c23	cNL4	IlluminaOmniExpress	3488	1226	2262	719665	NA
c24	cGER1	IlluminaOmniExpress	866	580	286	719665	NA
c25	cIT3	IlluminaOmniExpress	411	311	100	719665	NA
c26	cPU1	IlluminaOmniExpress	94	40	54	719665	NA
c27	cSP1	IlluminaOmniExpress	168	105	63	719665	NA
c28	cCZ1	IlluminaOmniExpress	464	228	236	719665	NA
c29	cBE2	IlluminaOmniExpress	475	225	250	719665	NA
c30	cDEN1	IlluminaOmniExpress	110	110	0	719665	NA
c31	cFIN4	IlluminaOmniExpress	144	144	0	719665	NA
c32	cIR3	IlluminaOmniExpress	746	268	478	719665	NA
c33	cNOR1	IlluminaOmniExpress	125	125	0	719665	NA
c34	cSW2	IlluminaOmniExpress	552	281	271	719665	NA
c35	cUS6	IlluminaOmniExpress	107	65	42	964193	NA
c36	cGER2	IlluminaExome	1519	1519	0	529948	NA
c37	cFR2	IlluminaOmniExpress	363	363	0	730525	NA
c38	cSL1	IlluminaOmniExpress	160	64	96	718821	NA
c39	cUS7	IlluminaOmniExpress	573	573	0	730525	NA
c40	cUK5	IlluminaOmniExpress	1228	1214	14	730525	NA
c41	cFR3	Illumina550	1100	0	1100	582892	NA
c42	cGER3	Illumina550	677	0	677	561466	NA
c43	cIT4	Illumina660	3536	1839	1697	507518	NA
c44	cNL5	Illumina2M	7954	5637	2317	2329217	NA
c45	phs000336_317K	Illumina317	1040	0	1040	317430	phs000336
c46	phs000336_550K	Illumina550	830	0	830	561301	phs000336
c47	phs000336_610K	Illumina610	1816	0	1816	620264	phs000336
c48	phs000336_1M	Illumina1M	148	0	148	1197900	phs000336
c49	phs000346_317K	Illumina317	1087	0	1087	317430	phs000346
c50	phs000346_550K	Illumina550	825	0	825	561301	phs000346
c51	phs000346_610K	Illumina610	2273	0	2273	620264	phs000346
c52	phs000346_1M	Illumina1M	1083	0	1083	1071851	phs000346
c53	phs000789_1M	Illumina1M	2420	0	2420	1138905	phs000789
c54	phs000206_550K	Illumina550	2016	0	2016	561301	phs000206
c55	phs000206_610K	Illumina610	577	0	577	620264	phs000206
c56	phs000297_660K	Illumina660	2116	0	2116	561195	phs000297
c57	phs000297_1M	Illumina1M	529	0	529	1153690	phs000297
c58	phs000652_550K	Illumina550	1284	0	1284	561301	phs000652
c59	phs000652_610K	Illumina610	1360	0	1360	620264	phs000652
c60	phs000652_660K	Illumina660	1139	0	1139	657083	phs000652
c61	phs000869_1M	Illumina1M	1864	0	1864	921645	phs000869
c62	phs000812_550K	Illumina550	2963	0	2963	583447	phs000812
c63	phs000812_610K	Illumina610	3011	0	3011	582925	phs000812
c64	phs000812_660K	Illumina660	1236	0	1236	541002	phs000812
c65	phs000428_2M	Illumina2M	12595	0	12595	2423795	phs000428
c66	cKingsOE	IlluminaOmniExpress	916	528	388	713014	NA
c67	phs000360.v3.p1.c1_54886	Illumina660	17045	0	17045	561490	phs000360.v3
c68	phs000893.v1.p1.c1_54889	IlluminaOmniExpress	819	0	819	635469	phs000893.v1
c69	phs000893.v1.p1.c9_54890	IlluminaExome	239	0	239	252775	phs000893.v1
c70	phs000168.v2.p2.c1_54891	Illumina610	1279	0	1279	590247	phs000168.v2
c71	phs000092.v1.p1.c1_54894	Illumina1M	1880	0	1880	1040107	phs000092.v1
c72	phs000864.v1.p1.c1_54895	IlluminaOmniExpress	3451	0	3451	925121	phs000864.v1
c73	phs000170.v2.p1.c1_54896	Illumina660	1370	0	1370	560635	phs000170.v2
c74	phs000431.v2.p1.c1_54897	Illumina610	902	0	902	498329	phs000431.v2
c75	phs000237.v1.p1.c1_54899	Illumina1M	846	0	846	1199187	phs000237.v1
c76	phs000237.v1.p1.c1_54899	Illumina660	844	0	844	656837	phs000237.v1
c77	phs000169.v1.p1.c1_54901	Illumina1M	2991	0	2991	1199187	phs000169.v1
c78	phs000982.v1.p1.c1_54902	IlluminaOmniExpress	1417	0	1417	903366	phs000982.v1
c79	phs000289.v2.p1.c1_54903	Illumina660	1302	0	1302	657366	phs000289.v2
c80	phs000634.v1.p1.c1_54904	IlluminaOmniExpress	1052	0	1052	656891	phs000634.v1
c81	phs000274.v1.p1.c1_54905	Illumina660	530	0	530	657366	phs000274.v1
c82	phs001172.v1.p2.c1_54906	Illumina550	538	0	538	561466	phs001172.v1
c83	phs001172.v1.p2.c1_54906	Illumina317	263	0	263	317511	phs001172.v1
c84	phs000389.v1.p1.c1_54907	IlluminaOmniExpress	903	0	903	791687	phs000389.v1
c85	phs000460.v1.p1.c1_54908	Illumina610	698	0	698	599011	phs000460.v1
c86	phs000138.v2.p1.c1_54909	Illumina610	1487	0	1487	599011	phs000138.v2
c87	phs000394.v1.p1.c1_54910	IlluminaOmniExpress	334	0	334	1134514	phs000394.v1
c88	phs000948.v1.p1.c1_54912	IlluminaExome	1968	0	1968	242901	phs000948.v1
c89	phs000630.v1.p1.c1_54914	IlluminaExome	1051	0	1051	247870	phs000630.v1
c90	phs000678.v1.p1.c1_54915	IlluminaOmniExpress	536	0	536	964193	phs000678.v1
c91	phs000351.v1.p1.c1_54964	Illumina550	845	0	845	561466	phs000351.v1
c92	phs000351.v1.p1.c1_54964	Illumina610	2691	0	2691	620901	phs000351.v1
c93	phs000314.v1.p1.c1_54965	IlluminaOmniExpress	988	0	988	731442	phs000314.v1
c94	phs000147.v3.p1.c1_54966	Illumina550	1431	0	1431	536937	phs000147.v3
c95	phs000882.v1.p1.c1_54967	Illumina2M	3040	0	3040	2448111	phs000882.v1
c96	phs000238.v1.p1.c1_56660	Illumina660	1240	0	1240	655216	phs000238.v1
c97	phs000397.v1.p1.c1_56661	Illumina2M	4813	0	4813	2379855	phs000397.v1
c98	phs000421.v1.p1.c2_56664	Illumina2M	526	0	526	2443177	phs000421.v1
c99	phs000142.v1.p1.c1_56665	Illumina610	2928	0	2928	589296	phs000142.v1
c100	phs000303.v1.p1.c1_56666	Illumina2M	1869	0	1869	2182680	phs000303.v1
c101	phs000125.v1.p1.c1_56667	Illumina1M	561	0	561	1041465	phs000125.v1
c102	phs001039.v1.p1.c1_56668	IlluminaExome	13035	0	13035	521950	phs001039.v1
c103	phs000187.v1.p1.c1_58733	Illumina1M	1047	0	1047	1012904	phs000187.v1
c104	cKingsGSA	IlluminaGSA	2156	1132	1024	642824	NA
c105	phs000101.v5.p1	IlluminaOmniExpress	12319	10067	2251	471303	phs000101.v5
c107	cAUS1	IlluminaCoreExome	1810	960	843	303297	phs002068.v1.p1
c109	phs000101.v5.p1.c1_64460	Illumina550	527	0	527	561466	phs000101.v5
c110	phs000101.v5.p1.c1_64460	Illumina550	47	0	47	555352	phs000101.v5
c111	phs000101.v5.p1.c1_64460	Illumina317	221	0	221	317511	phs000101.v5
c112	phs000101.v5.p1.c1_64460	Illumina550	276	276	0	555352	phs000101.v5
c113	phs000101.v5.p1.c1_64460	Illumina370	247	247	0	371283	phs000101.v5
c114	phs000101.v5.p1.c1_64460	Illumina550	507	261	246	555352	phs000101.v5
c116	phs000101.v5.p1.c1_64460	Illumina550	141	141	0	620901	phs000101.v5
c117	Qskin	IlluminaGSA	16474	0	16474	481893	NA
c118	Sripke	IlluminaGSA	573	0	573	483759	NA
c119	cKingsGSA2	IlluminaGSA	3738	1966	1772	665608	NA
c120	cErasmusGSA	IlluminaGSA	3240	1788	1452	741361	NA

### Sheet: Supplementary table 2. GWAS Str
StratumID	Platforms	Total Sample After Cohort QC	Casese	Controls	Unknown Pheno	Male	Female	SNPs	SNPs passing step 1 --maf 0.01 --geno 0.02 --hwe 1e-5 midp include-nonctrl --test-mishap excluded p<1e-8	Individuals passing step 2 --mind 0.02 --het excluded |F|>0.2 --removed sexcheck failures --removed missing phenotypes --test-missing midp, p-value < 1e-4 were excluded	SNPs passing step 3 --Autosomal SNPs	Individuals passing step 4 Remove duplicates --PI_HAT>0.8	Individuals passing step 5 Remove population outliers --hm3: >10SD on PC1-4 --1KG: >4SD on PC1-4 --more than 4SD on PC1-4	SNPs passing step 6 QC PASS SNPs pre-Imputation -- in HRC	Individuals pssing step 7 Exclude Relatedness across strata --PI_HAT>0.125	SNPs passing step 8 Exclude --INFO < 0.6 --MAF HRC < 0.001	Cases post QC	Controls post-QC	LambdaGC (HM3)	LDSC-intercept	LDSC-intercept SE
1	IlluminaExome	15836	2430	13400	6	7240	8578	225159	192158	15693	186667	13955	13762	183494	13409	9983300	2254	11155	1.0255	1.0125	0.0066
2	Illumina317K	6513	1706	4807	0	4990	1523	265001	247831	6405	247831	4051	3551	239069	3501	9838419	1458	2043	1.0016	1.0132	0.0065
3	Illumina370K	4492	1776	2716	0	2214	2278	309199	299394	4426	290528	4380	4309	289267	4256	11098781	1701	2555	1.0075	1.0096	0.0066
4	Illumina550K, Illumina610K, Illumina660K	65674	4161	61513	0	33821	31853	420952	386777	65384	386777	49686	46220	372674	45796	12332808	3394	42402	1.0405	1.0029	0.0068
6	IlluminaOmniExpress, Illumina2M	76373	21711	54661	1	41464	34557	299625	287558	75638	287558	67421	46756	221419	46496	10137720	14402	32094	1.0741	1.0222	0.007
7	GSA	25817	21154	4663	0	11653	12548	419455	406284	25634	406227	25120	24854	376502	24628	11814345	3996	20632	1.0195	0.9987	0.0065

### Sheet: Supplementary table 3. WGS QC
Country	The Netherlands	United Kingdom	Belgium	Turkey	Ireland	Spain	United States	France	Sweden	Israel	Poland	Italy	Switzerland	Total
PreQC total	3017	2117	774	803	706	570	557	376	362	110	84	70	54	9600
Missingness	23	18	2	2	0	1	2	0	0	0	0	0	0	48
Inbreeding	15	14	1	17	1	7	9	7	8	3	1	0	1	84
TiTv	0	0	1	0	0	0	0	0	0	0	0	0	0	1
SNV_Total	6	6	1	0	0	2	5	8	0	0	3	0	0	31
Singleton_Total	10	8	0	0	0	1	1	0	0	0	1	0	0	21
InDel_Total	1	0	0	0	0	0	0	0	0	0	0	0	0	1
Inferred_Sex	4	10	8	4	2	8	0	2	0	2	2	0	0	42
Sample_Swap	0	7	9	0	0	0	0	0	0	0	0	0	0	16
Missing_Pheno	38	1	6	21	3	3	4	72	1	1	2	4	0	156
PostQC total	2920	2053	746	759	700	548	536	287	353	104	75	66	53	9200
duplicated	25	55	0	4	0	2	29	9	0	0	0	0	0	124
family_member	14	5	13	9	0	6	9	2	37	0	2	0	0	97
twin	19	0	1	1	0	3	0	0	1	0	1	0	0	26
Unrelated Individuals	2862	1993	732	745	700	537	498	276	315	104	72	66	53	8953

### Sheet: Supplementary table 25. MR data
FileName	Trait	nSNP	nCase	nControl	nTotal	Population	Sex	Design	ImputationPanel	Covariates	Unit	DOI	PMID	FirstAuthor	Year	Consortium
CAD.mapped.txt.gz	Coronary Artery Disease	7936844	122733	424528	NA	European ancestry	All	meta-analysis	Haplotype Reference Consortium	Sex, age, 15 PCs, chip	ln_odds	https://doi.org/10.1161/CIRCRESAHA.117.312086	29212778	P. van der Harst	2017	NA
AllStroke.mapped.txt.gz	All stroke	7595535	67162	454450	NA	Multiancestry	All	meta-analysis	1000G	Sex, age	ln_odds	https://doi.org/10.1038/s41588-018-0058-3	29531354	R. Malik	2018	MEGASTROKE
DBP.mapped.txt.gz	Diastolic Blood Pressure	7160619	NA	NA	757601	European ancestry	All	meta-analysis	Haplotype Reference Consortium	Sex, age, age-squared,BMI,chip	beta	https://dx.doi.org/10.1038%2Fs41588-018-0205-x	30224653	E. Evangelou	2018	International Consortium of Blood Pressure
SBP.mapped.txt.gz	Systolic Blood Pressure	7088083	NA	NA	757601	European ancestry	All	meta-analysis	Haplotype Reference Consortium	Sex, age, age-squared,BMI,chip	beta	https://dx.doi.org/10.1038%2Fs41588-018-0205-x	30224653	E. Evangelou	2018	International Consortium of Blood Pressure
HDL.mapped.txt.gz	High Density Lipoprotein level	2408332	NA	NA	188578	European ancestry	All	meta-analysis	Hapmap release 22	Sex, age, PCs	beta	https://doi.org/10.1038/ng.2797	24097068	C. Willer	2013	Global Lipids Genetics Consortium
LDL.mapped.txt.gz	Low Density Lipoprotein level	2398988	NA	NA	188578	European ancestry	All	meta-analysis	Hapmap release 22	Sex, age, PCs	beta	https://doi.org/10.1038/ng.2797	24097068	C. Willer	2013	Global Lipids Genetics Consortium
TC.mapped.txt.gz	Total Cholesterol level	2407881	NA	NA	188578	European ancestry	All	meta-analysis	Hapmap release 22	Sex, age, PCs	beta	https://doi.org/10.1038/ng.2797	24097068	C. Willer	2013	Global Lipids Genetics Consortium
TG.mapped.txt.gz	Triglyceride level	2400426	NA	NA	188578	European ancestry	All	meta-analysis	Hapmap release 22	Sex, age, PCs	beta	https://doi.org/10.1038/ng.2797	24097068	C. Willer	2013	Global Lipids Genetics Consortium
CRP.mapped.txt.gz	C-Reactive Protein level	2414379	NA	NA	204402	European ancestry	All	meta-analysis	1000G	Sex, age, PCs	beta	https://dx.doi.org/10.1016%2Fj.ajhg.2018.09.009	30388399	S. Ligthart	2018	NA
AOSI.mapped.txt.gz	Age Of Smoking Initiation	11894778	NA	NA	341427	European ancestry	All	meta-analysis	Haplotype Reference Consortium	PCs	beta	https://doi.org/10.1038/s41588-018-0307-5	30643251	M. Liu	2019	GWAS and Sequencing Consortium of Alcohol and Nicotine use
CPD_liu.mapped.txt.gz	Cigarettes per Day	11913712	NA	NA	337334	European ancestry	All	meta-analysis	Haplotype Reference Consortium	PCs	beta	https://doi.org/10.1038/s41588-018-0307-5	30643251	M. Liu	2019	GWAS and Sequencing Consortium of Alcohol and Nicotine use
count_basophil.mapped.txt.gz	Basophil cell count	26797883	NA	NA	563946	European ancestry	All	meta-analysis	Haplotype Reference Consortium	Sex, age, age-squared, PCs, cohort	beta	https://doi.org/10.1101/2020.02.02.20020065	preprint	D. Vuckovic	2020	Blood Cell Consortium
count_eosinophil.mapped.txt.gz	Eosinophil cell count	27090906	NA	NA	563946	European ancestry	All	meta-analysis	Haplotype Reference Consortium	Sex, age, age-squared, PCs, cohort	beta	https://doi.org/10.1101/2020.02.02.20020065	preprint	D. Vuckovic	2020	Blood Cell Consortium
count_lymphocyte.mapped.txt.gz	Lymphocyte cell count	26946895	NA	NA	563946	European ancestry	All	meta-analysis	Haplotype Reference Consortium	Sex, age, age-squared, PCs, cohort	beta	https://doi.org/10.1101/2020.02.02.20020065	preprint	D. Vuckovic	2020	Blood Cell Consortium
count_monocyte.mapped.txt.gz	Monocyte cell count	26949819	NA	NA	563946	European ancestry	All	meta-analysis	Haplotype Reference Consortium	Sex, age, age-squared, PCs, cohort	beta	https://doi.org/10.1101/2020.02.02.20020065	preprint	D. Vuckovic	2020	Blood Cell Consortium
count_neutrophil.mapped.txt.gz	Neutrophil cell count	26776111	NA	NA	563946	European ancestry	All	meta-analysis	Haplotype Reference Consortium	Sex, age, age-squared, PCs, cohort	beta	https://doi.org/10.1101/2020.02.02.20020065	preprint	D. Vuckovic	2020	Blood Cell Consortium
count_whiteBloodCell.mapped.txt.gz	White blood cell count	26935743	NA	NA	563946	European ancestry	All	meta-analysis	Haplotype Reference Consortium	Sex, age, age-squared, PCs, cohort	beta	https://doi.org/10.1101/2020.02.02.20020065	preprint	D. Vuckovic	2020	Blood Cell Consortium
BMI.mapped.txt.gz	Body-Mass Index	2336260	NA	NA	681275	European ancestry	All	meta-analysis	Haplotype Reference Consortium	Sex, age, center, batch, 10 PCs	beta	https://doi.org/10.1093/hmg/ddy271	30124842	L. Yengo	2018	GIANT
daysPerWeekModerateActivity.mapped.txt.gz	Days per week moderate activity	11112139	NA	NA	343943	European ancestry	All	GWAS	HRC + UK10K	Sex, age, age-squared, age*sex, age-squared*sex, 20PCs	beta	http://www.nealelab.is/uk-biobank	NA	B. Neale	2018	UK Biobank
daysPerWeekVigorousActivity.mapped.txt.gz	Days per week vigorous activity	11112121	NA	NA	344084	European ancestry	All	GWAS	HRC + UK10K	Sex, age, age-squared, age*sex, age-squared*sex, 20PCs	beta	http://www.nealelab.is/uk-biobank	NA	B. Neale	2018	UK Biobank

### Sheet: Supplementary table 30. MR Inst
	5e-8 instrument cut-off						5e-5 instrument cut-off
exposure	total number instruments	number found	proxy	non-proxy	proxy (%)	missing (%)	total number instruments	number found	proxy	non-proxy	proxy (%)	missing (%)
Age Of Smoking Initiation	7	6	0	6	0	0.1429	106	103	1	102	0.0097	0.0283
Alcoholic drinks per week	35	35	0	35	0	0	264	252	0	252	0	0.0455
basophil cell count	201	181	1	180	0.0055	0.0995	414	376	5	371	0.0133	0.0918
body mass index	507	506	0	506	0	0.002	528	526	0	526	0	0.0038
Cigarettes per Day	23	22	0	22	0	0.0435	144	140	1	139	0.0071	0.0278
Coronary artery disease	145	144	6	138	0.0417	0.0069	403	388	21	367	0.0541	0.0372
C-Reactive protein level	57	55	1	54	0.0182	0.0351	65	62	0	62	0	0.0462
Days per week moderate activity	8	8	0	8	0	0	99	96	0	96	0	0.0303
Days per week vigorous activity	8	8	0	8	0	0	80	79	0	79	0	0.0125
diastolic blood pressure	460	448	4	444	0.0089	0.0261	473	463	2	461	0.0043	0.0211
eosinophil cell count	449	422	1	421	0.0024	0.0601	692	645	1	644	0.0016	0.0679
HDL cholesterol	89	87	7	80	0.0805	0.0225	164	158	13	145	0.0823	0.0366
LDL cholesterol	81	75	3	72	0.04	0.0741	150	147	11	136	0.0748	0.02
lymphocyte cell count	510	486	1	485	0.0021	0.0471	784	739	3	736	0.0041	0.0574
monocyte cell count	510	472	1	471	0.0021	0.0745	775	716	1	715	0.0014	0.0761
neutrophil cell count	430	404	3	401	0.0074	0.0605	698	656	6	650	0.0091	0.0602
Stroke	8	8	0	8	0	0	44	42	0	42	0	0.0455
systolic blood pressure	461	450	1	449	0.0022	0.0239	520	514	0	514	0	0.0115
Total cholesterol	88	83	4	79	0.0482	0.0568	185	178	10	168	0.0562	0.0378
Triglycerides	55	54	6	48	0.1111	0.0182	138	135	9	126	0.0667	0.0217
white blood cell count	509	480	3	477	0.0063	0.057	789	744	4	740	0.0054	0.057
Years of schooling	317	306	19	287	0.0621	0.0347	704	681	38	643	0.0558	0.0327

### Sheet: Supplementary table 31. MR F-st
	5e-8 instrument cut-off				5e-5 instrument cut-off
Exposure	PVE	k	n	F	PVE	k	n	F
Age Of Smoking Initiation	0.000938802	6	258015	40.4	0.00834614	103	255462	20.9
Alcoholic drinks per week	0.00510431	35	525675	77.1	0.0138189	252	522500	29
basophil cell count	0.0353364	181	470542	95.2	0.0446899	376	468579	58.3
body mass index	0.0502578	506	720313	75.3	0.0390416	526	700422	54.1
Cigarettes per Day	0.00878959	22	253442	102.1	0.0169645	140	256123	31.6
Coronary artery disease	0.0356566	144	296525	76.1	0.0525485	388	296525	42.3
C-Reactive protein level	0.048389	55	204402	188.9	0.0209178	62	204402	70.4
Days per week moderate activity	0.000813405	8	343943	35	0.00552055	96	343943	19.9
Days per week vigorous activity	0.000796476	8	344084	34.3	0.00480718	79	344084	21
diastolic blood pressure	0.0477112	448	737564	82.4	0.0347684	463	739943	57.5
eosinophil cell count	0.113429	422	473375	143.4	0.122222	645	473431	102.1
HDL cholesterol	0.0608777	87	177292	132	0.0674752	158	172605	79
LDL cholesterol	0.0841846	75	157022	192.4	0.0947782	147	156208	111.2
lymphocyte cell count	0.103122	486	521134	123.2	0.111939	739	520999	88.7
monocyte cell count	0.138757	472	517868	176.6	0.147889	716	517833	125.3
neutrophil cell count	0.083111	404	515477	115.6	0.093524	656	514625	80.8
Stroke	0.00226556	8	147590	41.9	0.00618387	42	147590	21.9
systolic blood pressure	0.0463805	450	721212	77.9	0.0380512	514	723264	55.6
Total cholesterol	0.0782111	83	171514	175.2	0.0885952	178	167075	91.1
Triglycerides	0.0464501	54	173834	156.8	0.0586669	135	158497	73.1
white blood cell count	0.0954778	480	555952	122.2	0.103336	744	555749	86
Years of schooling	0.0197084	306	766345	50.3	0.0302226	681	766345	35

### Sheet: Supplementary table 32. Wald ra
	5e-8 instrument cut-off			5e-5 instrument cut-off
Exposure	N_SNPs_total	N_SNPs_significant_Wald_ratio	Perc_significant	N_SNPs_total	N_SNPs_significant_Wald_ratio	Perc_significant
Age Of Smoking Initiation	6	2	0.3333	103	10	0.0971
Total cholesterol	83	11	0.1325	178	26	0.1461
Triglycerides	54	5	0.0926	135	19	0.1407
HDL cholesterol	87	11	0.1264	158	21	0.1329
LDL cholesterol	75	9	0.12	147	19	0.1293
Years of schooling	306	38	0.1242	681	60	0.0881
Stroke	8	0	0	42	5	0.119
Alcoholic drinks per week	35	4	0.1143	252	21	0.0833
body mass index	506	49	0.0968	526	60	0.1141
neutrophil cell count	404	42	0.104	656	56	0.0854
diastolic blood pressure	448	44	0.0982	463	42	0.0907
Days per week moderate activity	8	0	0	96	9	0.0938
Coronary artery disease	144	13	0.0903	388	35	0.0902
systolic blood pressure	450	40	0.0889	514	46	0.0895
eosinophil cell count	422	36	0.0853	645	56	0.0868
white blood cell count	480	32	0.0667	744	56	0.0753
C-Reactive protein level	55	4	0.0727	62	4	0.0645
lymphocyte cell count	486	30	0.0617	739	51	0.069
monocyte cell count	472	32	0.0678	716	41	0.0573
Cigarettes per Day	22	1	0.0455	140	9	0.0643
Days per week vigorous activity	8	0	0	79	5	0.0633
basophil cell count	181	10	0.0552	376	22	0.0585

### Sheet: Supplementary table 33. Instrum
		5e-8 instrument cut-off			5e-5 instrument
exposure	method	Q	Q_df	Q_pval	Q	Q_df	Q_pval
Age Of Smoking Initiation	Inverse variance weighted	10.9147	5	0.0530977	137.082	102	0.0117287
basophil cell count	Inverse variance weighted	191.048	180	0.272347	413.908	375	0.0809804
body mass index	Inverse variance weighted	736.445	505	6.94008e-11	732.353	525	5.03539e-09
Cigarettes per Day	Inverse variance weighted	25.6908	21	0.218486	165.203	139	0.0640244
Coronary artery disease	Inverse variance weighted	186.524	143	0.00843708	495.212	387	0.000159012
C-Reactive protein level	Inverse variance weighted	62.2541	54	0.205973	100.1	61	0.00118754
Days per week moderate activity	Inverse variance weighted	6.7495	7	0.45542	143.36	95	0.000996977
Days per week vigorous activity	Inverse variance weighted	10.7425	7	0.150253	100.714	78	0.0427827
diastolic blood pressure	Inverse variance weighted	616.373	447	1.72927e-07	567.09	462	0.000583735
eosinophil cell count	Inverse variance weighted	531.103	421	0.000208631	803.204	644	1.78401e-05
HDL cholesterol	Inverse variance weighted	122.766	86	0.0056974	277.775	157	9.49277e-09
LDL cholesterol	Inverse variance weighted	120.646	74	0.000502789	255.6	146	5.38287e-08
lymphocyte cell count	Inverse variance weighted	591.667	485	0.000634678	888.78	738	0.000106797
monocyte cell count	Inverse variance weighted	598.258	471	6.05701e-05	839.211	715	0.000876819
neutrophil cell count	Inverse variance weighted	552.958	403	9.52838e-07	830.91	655	3.38613e-06
Stroke	Inverse variance weighted	13.6528	7	0.0577119	46.8189	41	0.245928
systolic blood pressure	Inverse variance weighted	580.575	449	2.61992e-05	627.085	513	0.000407253
Total cholesterol	Inverse variance weighted	120.415	82	0.00369539	310.324	177	2.31718e-09
Triglycerides	Inverse variance weighted	73.2031	53	0.0343836	209.126	134	3.53464e-05
white blood cell count	Inverse variance weighted	543.323	479	0.0220506	883.06	743	0.000286278
Years of schooling	Inverse variance weighted	469.761	305	3.89552e-09	895.548	680	4.6782e-08
Alcoholic drinks per week	Inverse variance weighted	71.9248	34	0.000156867	370.263	251	1.39747e-06
