## Supplementary material for "Common and rare variant association analyses in Amyotrophic Lateral Sclerosis identify 15 risk loci with distinct genetic architectures and neuron-specific biology": Table with local IRBs

PI	Country	IRB
Grosskreutz	Germany	Local ethics committee of the Medical Faculty of Friedrich Schiller University Jena, Jena, Germany.
Beghi	Italy_Milan	Ethical Committee of Città della Salute Hospital, Torino, Italy.
Chio	Italy_Turin	Ethical Committee of Città della Salute Hospital, Torino, Italy.
Logroscino	Italy_Bari	Institutional Review Board of the Azienda Sanitaria Locale, Lecce, Italy.
Graff	Sweden	Ethics Committee, Stockholm, Sweden.
Veldink, van den Berg	Netherlands	University Medical Center Utrecht Medical Ethics Committee, Utrecht, The Netherlands.
Rouleau	Canada	Review Ethics Board Office at McGill University, Montreal, Canada
Millecamps, Meininger, Salachas	France_Paris	Medical Research Ethics Committee of “Assistance Publique-Hôpitaux de Paris”, Paris, France.
Vourc'h, Corcia	France_Tours	Ethics committee of Tours Hospital, Tours, France.
Couratier	France_Limoges	Ethics committee of Limoges University Hospital, Limoges, France.
Koritnik, Rogelj, Zidar, Ravnik-Glavač, Glavač	Slovenia	National Medical Ethics Committee of Republic of Slovenia, Slovenia.
Wray, Blair, Kiernan	Australia	Sydney South West Area Health Service Human Research Ethics Committee, Australia.
Whiteman, Olsen	Australia	Human Research Ethics Committee at the QIMR Berghofer Medical Research Institute, Autralia.
Ripke	Germany	Charité Universitätsmedizin, Berlin Medical Ethics Committee, Berlin, Germany.
Petri	Germany	Medical Ethics Committee of Hannover Medical School, Hannover, Germany.
Hardiman, McLaughlin	Ireland	Beaumont Hospital Research & Ethics Committee, Dublin, Ireland.
Silani, Ticozzi	Italy_Milan	Ethics Committee of the IRCCS Istituto Auxologico Italiano, Milan, Italy.
Brylev	Russia	Local ethical committee of Buyanov city hospital, Moscow, Russia.
Stevic	Serbia	Ethics Committee of the School of Medicine, University of Belgrade.
P. Shaw, Cooper-Knock	UK	Yorkshire and the Humber - Sheffield Research Ethics Committee, UK.
Baloh	US_Cedar-Sinai	Instituional review board of Cedars-Sinai, Los Angeles, USA.
Ophoff	US_UCLA	Institutional review board of the University of California at Los Angeles, USA.
C. Shaw, P. Shaw, Al-Chalabi, Morrison	MNDA-biobank	Trent University Medical Ethics Committee, UK.
Basak	Turkey	Ethics Committee on Research with Human Participants (INAREK) at Bogazici University, Istanbul, Turkey.
van Damme	Belgium	Ethical Committee of University Hospital Leuven, Leuven, Belgium.
Mora-Pardina	Spain_Madrid	“Comité de Ética de la Investigación del Hospital Carlos III”, Madrid, Spain.
Povedano	Spain_Barcelona	Bellvitge University Hospital Ethics Committee, Barcelona, Spain.
Landers, Glass	US_Boston	Committee for the Protection of Human Subjects in Research of the University of Massachusetts Medical School, Worcester, USA.
Andersen	Sweden_Umea	Regional Ethical Review Board in Umeå, Sweden.
Gotkine	Israel	Hadassah University Hospital IRB board, Hadssah, Israel.
Drory	Israel	The Institutional Review Board of Tel Aviv Sourasky Medical Center, Tel Aviv, Israel.
deCarvalho, Pinto	Portugal	The Local Research Ethics Committee at the Faculty of Medicine, University of Lisbon, Lisbon, Portugal.
Weber	Switzerland	Kantonale Ethikkomission des Kantons St. Gallen, Switzerland.
